# Genetic, Hormonal, and Psychosocial Factors Underly Sex Differences in Psychotic-Like Experience Trajectories in Adolescence

**DOI:** 10.64898/2026.11.16.26368188

**Authors:** Cara Ly, Chaoyu Liu, Julia Ciarcia, Seoyeon Lee, Keira J. A. Johnston, Adrianna P. Kępińska, Laura M. Huckins

## Abstract

Psychotic-like experiences (PLEs) are common during adolescence (prevalence: 17-60%), however, sex differences in the biopsychosocial factors associated with PLEs, particularly pubertal development and sex hormones, and PLE trajectories remains less understood. Here, we leverage data from the Adolescent Brain Cognitive Development (ABCD) Study to examine genetic, psychosocial, and hormonal correlates of PLE risk and persistence in 7,870 adolescents reporting at least one PLE across baseline to year 3 follow-up. Among individuals of European ancestry, higher genetic risk for schizophrenia was positively associated with PLEs. Sex stratified multivariate linear regression analyses revealed sex-specific differences in associations between social factors and the outcome, with parent acceptance (β = -0.09, p = 2.47×10^−02^ in males; β = -0.44, p = 1.5×10^−20^ in females) and overt aggression (β = 0.038, p = 1.67×10^−02^ in males; β = -0.081, p = 1.53×10^−05^ in females) showing differing directions and magnitudes of effect in males and females. Pubertal development in males and females and age of menarche are associated with PLE risk, while mediation analyses identified estradiol in females as a mediator of the association between puberty and PLEs in premenarchal females. Lastly, multivariate logistic regression analyses and Analysis of Variance showed that higher exposure to psychosocial risk factors, such as discrimination (OR = 1.47, p = 1.11×10^−04^) and social victimization (OR = 1.05, p = 2.02×10^−02^), earlier pubertal development, and earlier age of menarche predict membership to the persistent PLE trajectory. These findings highlight sex- specific social correlates of adolescent PLEs and implicate pubertal timing and hormonal pathways in PLE risk and persistence. Understanding how genetic, social, and biological factors jointly shape PLE trajectories may help inform early identification of psychosis risk.
