## Supplementary material for "Genetic, Hormonal, and Psychosocial Factors Underly Sex Differences in Psychotic-Like Experience Trajectories in Adolescence": Sup. Table 1

### Sheet: Sheet1
Supplementary Table 1. Reference table of psychosocial factors and definitions of items included in each questionnaire.
Category	Questionnaire	Question	Question	Description	Possible Values	Notes
Sociodemographic	abcd_p_demo	Age	demo_brthdat_v2	How old is the child?
		Sex	demo_sex_v2	What sex was the child assigned at birth, on the original birth certificate?	1=Male; 2=Female
		Household Income	demo_comb_income_v2	What is your TOTAL COMBINED FAMILY INCOME for the past 12 months? This should include income (before taxes and deductions) from all sources, wages, rent from properties, social security, disability and/or veteran's benefits, unemployment benefits, workman's compensation, help from relative (include child payments and alimony), and so on.	1= Less than $5,000; 2=$5,000 through $11,999; 3=$12,000 through $15,999; 4=$16,000 through $24,999; 5=$25,000 through $34,999; 6=$35,000 through $49,999; 7=$50,000 through $74,999; 8= $75,000 through $99,999; 9=$100,000 through $199,999; 10=$200,000 and greater
		Low-income Experiences	demo_fam_exp1_v2	In the past 12 months, has there been a time when you and your immediate family experienced any of the following: Needed food but couldn't afford to buy it or couldn't afford to go out to get it?	0=No; 1 = Yes	Low-income variable is sum score of questions
			demo_fam_exp2_v2	In the past 12 months, has there been a time when you and your immediate family experienced any of the following: Were without telephone service because you could not afford it?
			demo_fam_exp3_v2	In the past 12 months, has there been a time when you and your immediate family experienced any of the following: Didn't pay the full amount of the rent or mortgage because you could not afford it?
			demo_fam_exp4_v2	In the past 12 months, has there been a time when you and your immediate family experienced any of the following: Were evicted from your home for not paying the rent or mortgage?
			demo_fam_exp5_v2	In the past 12 months, has there been a time when you and your immediate family experienced any of the following: Had services turned off by the gas or electric company, or the oil company wouldn't deliver oil because payments were not made?
			demo_fam_exp6_v2	In the past 12 months, has there been a time when you and your immediate family experienced any of the following: Had someone who needed to see a doctor or go to the hospital but didn't go because you could not afford it?
			demo_fam_exp7_v2	In the past 12 months, has there been a time when you and your immediate family experienced any of the following: Had someone who needed a dentist but couldn't go because you could not afford it?
Adversity and Social Stressors	ce_y_fes	Family Conflict	fes_y_ss_fc	Conflict Subscale from the Family Environment Scale Sum of Youth Report (RAW Score): fes_youth_q1 + fes_youth_q2 + fes_youth_q3 + fes_youth_q4 + fes_youth_q5 + fes_youth_q6 + fes_youth_q7 + fes_youth_q8 + fes_youth_q9	1-9
	ce_y_mnbs	Parent Neglect	mnbs_ss_mean_all	Parent Neglect mean (mnbs_bad, mnbs_doing, mnbs_friend, mnbs_homework, mnbs_play, mnbs_school, mnbs_trouble, mnbs_understand)	1-10
	ce_y_dm	Dsicrimination	dim_y_ss_mean	Discrimination Measure mean(dim_matrix_q1,dim_matrix_q2,dim_matrix_q3,dim_matrix_q4,dim_matrix_q5,dim_matrix_q6,dim_matrix_q7)	1-5
	mh_y_le	Life Events	ple_y_ss_total_number	Total Number of Events	1-25
		Interpersonal Life Events		Interpersonal life events: ple_victim_y + ple_ill_y + ple_injur_y + ple_crime_y	1-4
		Family-Related Life Events		Family and friend related life events: ple_died_y + ple_injured_y + ple_friend_y + ple_friend_injur_y + ple_arrest_y + ple_friend_died_y + ple_mh_y + ple_sib_y + ple_sud_y	1-9
		New Environment Life Events		New environrnent life events: ple_school_y + ple_move_y + ple_step_y + ple_new_job_y + ple_new_sib_y	1-5
		Parent-Related Life Events		Parent related life events: ple_separ_y + ple_law_y + ple_financial_y + ple_argue_y + ple_job_y + ple_away_y + ple_jail_y	1-7
		Good Life Events	ple_y_ss_total_good	Total Number of Good Events	1-25
		Bad Life Events	ple_y_ss_total_bad	Total Number of Bad Events	1-25
		Affected by Good Life Events	ple_y_ss_affected_good_sum	How Much Affected Good - sum
		Affected by Bad Life Events	ple_y_ss_affected_bad_sum	How Much Affected Bad - sum
	mh_y_peq	Relational Aggressor	peq_ss_relational_aggs	Peer Experiences: Relational Aggression Summary Score; sum(peq_left_out_perp,peq_invite_perp, peq_exclude_perp)	3-15
		Relational Victim	peq_ss_relational_victim	Peer Experiences: Relational Victimization Summary Score; sum(peq_left_out_vic,peq_invite_vic, peq_exclude_vic)	3-15
		Reputation Aggressor	peq_ss_reputation_aggs	Peer Experiences: Reputational Aggression Summary Score; sum(peq_rumor_perp, peq_gossip_perp, peq_loser_perp)	3-15
		Reputation Victim	peq_ss_reputation_victim	Peer Experiences: Reputational Victimization Summary Score; sum(peq_rumor_vic, peq_gossip_vic, peq_loser_vic)	3-15
		Overt Aggressor	peq_ss_overt_aggression	Overt Aggression Summary Score; sum (peq_chase_perp, peq_threat_perp, peq_hit_perp); Validation: All items must be answered	3-15
		Overt Victim	peq_ss_overt_victim	Peer Experiences: Overt Victimization Summary Score; sum(peq_chase_vic, peq_threat_vic, peq_hit_vic); Validation: All items must be answered	3-15
School	ce_y_srpf	School Environment	srpf_y_ss_ses	SRPF School Environment Subscale, Sum: school_2_y + school_3_y + school_4_y + school_5_y + school_6_y + school_7_y	6-24
		School Involvement	srpf_y_ss_iiss	SRPF School Involvement Subscale, Sum: school_8_y + school_9_y + school_10_y + school_12_y	4-16
		School Disengagement	srpf_y_ss_dfs	SRPF School Disengagement Subscale, Sum: school_15_y + school_17_y	2-8
Stress response	ce_y_wps	Will's Problem-Solving Scale	wps_ss_sum	WPS SumSum[wps_q1_y. wps_q2_y. wps_q3_y,wps_q4_y, wps_q5_y, wps_q6_y]	6-30
	nc_p_bdef	Barkley Deficit in Executive Functioning	bdefs_ss_sum	Executive function summary score: Sum of all items	14-56
			bdefs_ss_sympt	Executive function symptom count: Sum of all items with value >= 3	42-56
