## Supplementary material for "Genetic, Hormonal, and Psychosocial Factors Underly Sex Differences in Psychotic-Like Experience Trajectories in Adolescence": Sup. Table 2

### Sheet: Sheet1
Supplementary Table 2. PLE questionnaire response rates across years.
Pyschotic-Like Experiences Question	Response Rate
	Baseline	Follow-Up Year 1	Follow-Up Year 2	Follow-Up Year 3
Did places that you know well, such as your bedroom, or other rooms in your home, your classroom or school yard, suddenly seem weird, strange or confusing to you; like not the real world?	0.0677	0.0541	0.0543	0.0602
Did you hear strange sounds that you never noticed before like banging, clicking, hissing, clapping, or ringing in your ears?	0.2469	0.2066	0.1855	0.1858
Do things that you see appear different from the way they usually do (brighter or duller, larger or smaller, or changed in some other way)?	0.1366	0.1084	0.089	0.0713
Did you feel like you had special, unusual powers like you could make things happen by magic, or that you could magically know what was inside another person's mind, or magically know what was going to happen in the future when other people could not?	0.1348	0.0996	0.0695	0.0442
Did you feel that someone else, who is not you, has taken control over the private, personal, thoughts or ideas inside your head?	0.0615	0.0377	0.0296	0.0244
Did you suddenly find it hard to figure out how to say something quickly and easily so that other people would understand what you meant?	0.2284	0.1793	0.1799	0.1589
Did you ever feel very certain that you have very special abilities or magical talents that other people do not have?	0.1384	0.0989	0.0579	0.0322
Did you suddenly feel that you could not trust other people because they seemed to be watching you or talking about you in an unfriendly way?	0.2636	0.1958	0.158	0.1229
Do you sometimes get strange feelings on or just beneath your skin, like bugs crawling?	0.175	0.1262	0.1028	0.0844
Did you lose concentration because you noticed sounds in the distance that you usually don't hear?	0.1783	0.1309	0.108	0.0934
Although you could not see anything or anyone, did you suddenly start to feel that an invisible energy, creature, or some person was around you?	0.2425	0.1785	0.1426	0.1179
Did you start to worry at times that your mind was trying to trick you or was not working right?	0.1263	0.0837	0.0715	0.0588
Did you feel that the world is not real, you are not real, or that you are dead?	0.0788	0.0562	0.5312	0.0479
Did you feel confused because something you experienced didn't seem real or it seemed imaginary to you?	0.1477	0.1015	0.0851	0.0765
Did you honestly believe in things that other people would say are unusual or weird?	0.1436	0.0934	0.0688	0.0563
Did you feel that parts of your body had suddenly changed or worked differently than before; like your legs had suddenly turned to something else or your nose could suddenly smell things you'd never actually smelled before?	0.0869	0.0595	0.0352	0.0264
Did you feel that sometimes your thoughts were so strong you could almost hear them, as if another person, NOT you, spoke them?	0.1515	0.1116	0.094	0.075
Did you feel that other people might want something bad to happen to you or that you could not trust other people?	0.1774	0.112	0.0901	0.0708
Did you suddenly start to see unusual things that you never saw before like flashes, flames, blinding light, or shapes floating in front of you?	0.1543	0.1114	0.0827	0.0595
Have you seen things that other people can't see or don't seem to see?	0.1224	0.0813	0.0595	0.0343
Did you suddenly start to notice that people sometimes had a hard time understanding what you were saying, even though they used to understand you well?	0.1877	0.1219	0.099	0.076
