## Supplementary material for "Genetic, Hormonal, and Psychosocial Factors Underly Sex Differences in Psychotic-Like Experience Trajectories in Adolescence": Sup. Table 4

### Sheet: Sheet1
Supplementary Table 4. Multivariate linear regression results examining associations between psychosocial factors and PLEs. Grey-shaded cells indicate environmental questionnaires that were not administered during the corresponding assessment year.
	Baseline				Year 1 Follow-up				Year 2 Follow-up				Year 3 Follow-up
Environmental Factor	β	S.E.	95% CI	p	β	S.E.	95% CI	p	β	S.E.	95% CI	p	β	S.E.	95% CI	p
Sex	-0.0697	0.0134	-0.096, -0.043	1.94e-07	-0.043	0.0164	0.075, -0.011	0.00908	0.059	0.0189	0.0216, 0.0955	0.00192	0.2195	0.0224	0.1756, 0.2636	1.37e-22
Household Income	-0.0251	0.0033	-0.03, -0.019	2.38e-17	-0.014	0.0037	-0.0212, -0.0069	0.000124	-0.0508	0.0041	-0.0588, -0.0428	9.68e-36	-0.0636	0.0047	-0.0729, -0.0543	3.62e-41
Low-income Experiences	0.0413	0.006	0.0296, 0.053	3.95e-12	0.016	0.007	0.002, 0.0292	0.0252	0.029	0.0085	0.0119, 0.0453	0.00073	0.0636	0.0103	0.0432, 0.0837	7.53e-10
Family Conflict	0.0815	0.0033	0.075, 0.088	8.5e-134	0.07	0.0043	0.0614, 0.078	2.53e-60	0.063	0.0048	0.0533, 0.0721	4.63e-39	0.0476	0.0055	0.0368, 0.0583	3.86e-18
School Environmental	-0.012	0.0028	-0.017, -0.006	3.57e-05	-0.0048	0.0035	-0.012, 0.0022	0.176	0.0105	0.0039	0.0028, 0.0182	0.00718	0.028	0.0048	0.0186, 0.0374	5.13e-09
School Involvement	-0.008	0.0036	0.015, -0.001	0.0278	-0.0176	0.0045	-0.0264, -0.0088	8.75e-05	-0.037	0.0052	-0.0475, -0.0271	7.06e-13	-0.052	0.0061	-0.0639, -0.0401	1.28e-17
School Disengagement	0.0096	0.005	-0.0003, 0.019	0.0568	0.035	0.0063	0.023, 0.0477	1.88e-08	0.0286	0.0076	0.0137, 0.0434	0.000168	0.0288	0.0089	0.0114, 0.0462	0.00119
Parent Acceptance	-0.085	0.0235	-0.1313, -0.039	0.000272	-0.242	0.0309	-0.3023, -0.1812	4.97e-15					-0.2832	0.0326	-0.347, -0.219	4.08e-18
Life Events					0.159	0.0108	0.0138, 0.1799	2.17e-49	0.128	0.0119	0.1045, 0.1512	6.73e-27	0.1615	0.0148	0.1324, 0.1904	9.74e-28
Good Life Events					0.0148	0.0096	-0.004, 0.0335	0.121	0.0336	0.0109	0.0122, 0.055	0.00207	0.0815	0.0137	0.0546, 0.1083	2.6e-09
Bad Life Events					-0.003	0.0089	-0.0203, 0.0144	0.744	0.0128	0.0105	-0.008, 0.0334	0.226	-0.0194	0.0131	-0.0451, 0.0061	0.137
Affected by Good Life Events					-0.0073	0.004	-0.0152, 0.0005	0.0669	-0.039	0.0044	-0.0477, -0.0304	1.27e-18	-0.0257	0.0053	-0.0361, -0.0153	1.38e-06
Affected by Bad Life Events					0.0097	0.0031	0.0036, 0.0158	0.00198	0.0014	0.0037	-0.0059, 0.0088	0.706	0.0087	0.0049	-0.0008, 0.0183	0.0723
Life Events (Family)					-0.0545	0.0126	-0.0793, -0.0297	1.62e-05	-0.0645	0.0141	-0.092, -0.0369	4.67e-06	-0.1047	0.0171	-0.0138, -0.0712	8.43e-10
Life Events (Parents)					-0.1108	0.0123	-0.135, -0.0868	1.53e-19	-0.0811	0.0136	-0.1077, -0.0545	2.23e-09	-0.0954	0.0166	-0.1279, -0.0628	9.16e-09
Life Events (New Environment)					-0.187	0.0133	-0.2132, -0.161	8.03e-45	-0.1375	0.0152	0.1673, -0.1076	1.72e-19	-0.2475	0.0189	0.0284, -0.2103	4.5e-39
Discrimination					0.4014	0.0145	0.3728, 0.4298	1.18e-167	0.259	0.0199	0.2196, 0.2978	1.51e-38
Will's Problem-Solving Scale					-0.0072	0.0018	-0.0107, -0.0037	6.82e-05					-0.0106	0.0026	-0.0157, -0.0055	5.01e-05
Skipped School									0.0253	0.0139	-0.0023, 0.052	0.0686	0.0371	0.0126	0.0121, 0.0615	0.0033
Grades									0.0022	0.0041	-0.0059, 0.0102	0.596	0.0089	0.0045	0.00002, 0.0177	0.049
Relational Aggressor									0.0049	0.007	-0.009, 0.0186	0.489	-0.0071	0.0086	-0.024, 0.0098	0.414
Relational Victim									0.0694	0.0048	0.06, 0.0788	7.49e-48	0.0684	0.0059	0.0569, 0.0798	1.76e-31
Reputation Aggressor									-0.0319	0.0101	-0.0519, -0.0123	0.00158	0.0332	0.0116	0.0102, 0.0557	0.42
Reputation Victim									0.0345	0.0052	0.0242, 0.0447	4.5e-11	0.0395	0.006	0.0276, 0.0513	6.16e-11
Overt Aggressor									0.0043	0.0083	-0.0119, 0.0204	0.603	-0.0064	0.0112	-0.0286, 0.0155	0.571
Overt Victim									0.0404	0.0063	0.028, 0.0528	1.88e-10	0.0737	0.0082	0.0574, 0.0897	3.76e-19
Parent Neglect													-0.0322	0.0312	-0.0934, 0.0291	0.302
Behavioral Inhibition													0.0205	0.0032	0.0143, 0.0267	7.76e-11
Behavioral Inhibition Sympotms													-0.0379	0.008	-0.0535, -0.0223	1.99e-06
