## Supplementary material for "Genetic, Hormonal, and Psychosocial Factors Underly Sex Differences in Psychotic-Like Experience Trajectories in Adolescence": Sup. Table 7

### Sheet: Sheet2
Supplementary Table 7. Mediation analyses examining testosterone, estradiol, and DHEA as mediators of the association between pubertal development and PLEs.
Year	Mediator	Sex	Sample Size	Path	z	95% CI	p
Baseline	DHEA	Male	5136	ab (indirect)	-0.5294	-0.0072, 0.0034	0.552
				c (direct)	13.4129	0.7664, 1.0281	<0.001
				c' (total)	13.3695	0.7666, 1.0288	<0.001
		Premenarchal Female	3834	ab (indirect)	-1.9665	-0.0463, -0.0009	0.048
				c (direct)	9.7107	0.4881, 0.7344	<0.001
				c' (total)	9.6081	0.4693, 0.7089	<0.001
	Estradiol	Premenarchal Female	3189	ab (indirect)	0.5396	-0.0076, 0.0129	0.552
				c (direct)	7.4307	0.3663, 0.6301	<0.001
				c' (total)	7.6632	0.3719, 0.6291	<0.001
Follow-up Year 1	DHEA	Male	5074	ab (indirect)	0.0238	-0.0119, 0.0144	0.968
				c (direct)	14.9212	0.8148, 1.0625	<0.001
				c' (total)	15.2033	0.8201, 1.0632	<0.001
		Premenarchal Female	3884	ab (indirect)	-0.4958	-0.02295, 0.0123	0.602
				c (direct)	8.5327	0.3803, 0.6091	<0.001
				c' (total)	8.4984	0.3772, 0.6048	<0.001
	Estradiol	Premenarchal Female	3363	ab (indirect)	0.8305	-0.006, 0.0177	0.388
				c (direct)	8.1814	0.3613, 0.5904	<0.001
				c' (total)	8.44	0.3679, 0.5924	<0.001
Follow-up Year 2	DHEA	Male	3716	ab (indirect)	-1.4195	-0.0288, 0.0054	0.148
				c (direct)	8.724	0.3869, 0.6129	<0.001
				c' (total)	8.686	0.3761,0.5975	<0.001
		Premenarchal Female	2071	ab (indirect)	0.2	-0.0151,0.0195	0.812
				c (direct)	5.1358	0.2249, 0.5041	<0.001
				c' (total)	5.3034	0.2298,0.5015	<0.001
	Estradiol	Premenarchal Female	1850	ab (indirect)	1.62	0.0000815, 0.04	0.05
				c (direct)	4.4062	0.1691, 0.4505	<0.001
				c' (total)	4.6129	0.1852, 0.4676	<0.001
